# A flexible pipeline for reproducible exome-wide rare variant gene-trait associations

**DOI:** 10.1101/2025.06.26.25330270

**Authors:** Kevin Y. H. Liang, Ethan Kreuzer, Yann Ilboudo, Yiheng Chen, J. Brent Richards, Guillaume Butler-Laporte

## Abstract

**Summary:** Exome-wide gene-burden association studies are widely used to assess gene – trait relationships. By focusing on coding variants, such analyses can directly quantify the magnitude and direction of a gene’s effect on a given trait across the proteome, information that cannot be easily derived from genome-wide associate studies. However, the lack of a standardized workflow poses a significant challenge for reproducibility. Here, we provide a customizable workflow implemented in Python 3 and Nextflow for performing exome-wide rare variant gene – trait association testing. We demonstrated its utility by replicating three recent studies. This workflow will also serve as a framework for performing similar analyses in a standardized and systematic manner.

**Availability and Implementation:** This workflow is publicly available at https://github.com/richardslab/EXWAS_pipeline under the MIT license.

**Supplementary information:** Supplementary information will be made available online.
