## Supplementary Tables for "A flexible pipeline for reproducible exome-wide rare variant gene-trait associations"

### Sheet: index
Index
Table S1: Summary of output file pattern and descriptions
Table S2: ExWAS sources
Table S2: The number of significant hits, shared hits and strongest hits.

### Sheet: s1
Table S1: Summary of output file pattern and descriptions
Workflow 1 Outputs	File pattern	File description
	00_VEP_APPTAINER/vep_apptainer.sif	VEP apptainer image
	00_VEP_APPTAINER/00_build_vep_apptainer_img.log	Process log file
Workflow 2 Outputs	File pattern	File description
	ANNOTATE_VARIANTS/01_config_validations/1_yaml_config_checks_*.log	Configuration file validation results
	ANNOTATE_VARIANTS/02_VCF_alignment/2_vcf_alignment_*.log	sites only VCF files logs
	ANNOTATE_VARIANTS/02_VCF_alignment/2_bcftools_sitesonly_*.[vcf.gz, vcf.gz.tbi]	sites only VCF files and tabix index
	ANNOTATE_VARIANTS/03_variant_annotations/3_vep_annotation_*.log	VEP annotation results logs
	ANNOTATE_VARIANTS/03_variant_annotations/3_annotation_results_*.txt.gz	VEP annotation results
	ANNOTATE_VARIANTS/04_annotation_summaries/5_1_vep_summaries_*.[sqlite3.db, logs]	VEP annotation summaries
	REGENIE_INPUTS/<STUDY>/masks_*.txt	Regenie study masks
	REGENIE_INPUTS/<STUDY>/annotations_*.txt	Regenie annotation
	REGENIE_INPUTS/4_*.logs	Regenie mask creation pipeline logs
	REGENIE_INPUTS/5_2*.log	Regenie annotation creation pipeline logs
	REGENIE_INPUTS/6_*.setlist	Regenie setlist files
	REGENIE_INPUTS/6_create_setlist_file_*.log	Regenie setlist creation pipeline logs
Workflow 3 Outputs	File pattern	File description
	REGENIE_OUTPUTS/Regenie_S1/7_regenie_s1.logs	Regenie step 1 results logs
	REGENIE_OUTPUTS/Regenie_S1/7_Regenie_S1_pred.list	Regenie step 1 results
	REGENIE_OUTPUTS/Regenie_S2/8_regenie_s2_*.logs	Regenie Step 2 pipeline logs
	REGENIE_OUTPUTS/Regenie_S2/<STUDY>/8_regenie_s2_OUT*[.regenie.gz, .log]	Regenie Step 2 logs and results
Workflow 4 Outputs	File pattern	File description
	SUMMARY/<STUDY>/Regenie_Summaries/Exwas_counts.tsv.gz	Significant ExWAS gene burden test result counts
	SUMMARY/<STUDY>/Regenie_Summaries/Genomic_inflation_factors.tsv.gz	Genomic inflation factors
	SUMMARY/<STUDY>/Regenie_Summaries/Phenotypes_results_paths.yaml.gz	Paths to all Regenie results
	SUMMARY/10_lambda_results.log	Genomic inflation factor log
	SUMMARY/11_assoc_counts.log	Significant ExWAS gene burden test result counts log
	SUMMARY/9_found_regenie_results.log	Paths to all Regenie results log
<STUDY>: refers to user defined study name

### Sheet: s2
Table S2: ExWAS sources
Backman et al 2021
Traits	Trait abbreviation	GWAS catalog accession number	Reference
Direct bilirubin measurement	dbilirubin	GCST90083007	Backman et al 2021
Calcium	Calcium	GCST90083009	Backman et al 2021
Diastolic blood pressure	DBP	GCST90083131	Backman et al 2021
Glucose	Glucose	GCST90083015	Backman et al 2021
Height	Height	GCST90083263	Backman et al 2021
Low-density cholesterol	LDL	GCST90083019	Backman et al 2021
Red blood cell count	RBC	GCST90082965	Backman et al 2021
Systolic blood pressure	SBP	GCST90083132	Backman et al 2021
Triglyceride	TG	GCST90083030	Backman et al 2021
Chen et al 2024
Traits	Trait abbreviation	GWAS catalog accession number	Reference
Estimated bone mineral density	ZBMD	NA	Chen et al 2023
Direct bilirubin measurement	dBilirubin	NA	Chen et al 2023
Calcium	Calcium	NA	Chen et al 2023
Diastolic blood pressure	DBP	NA	Chen et al 2023
Glucose	Glucose	NA	Chen et al 2023
Height	Height	NA	Chen et al 2023
Low-density cholesterol	LDL	NA	Chen et al 2023
Red blood cell count	RBC	NA	Chen et al 2023
Systolic blood pressure	SBP	NA	Chen et al 2023
Triglyceride	TG	NA	Chen et al 2023
Waist-to-hip ratio	WHR	NA	Chen et al 2023
Hypertension	hypertension	NA	Chen et al 2023
Hypercholesterolemia	Hypercholesterolemia	NA	Chen et al 2023
Cataract	Cataract	NA	Chen et al 2023
Type 2 diabetes	T2D	NA	Chen et al 2023
Hypothyroidism	Hypothyroidism	NA	Chen et al 2023
Acute renal failure	Acute_renal_failure	NA	Chen et al 2023
Atrial fibrillation	Atrial_fibrillation	NA	Chen et al 2023
Localized oseoarthritis	Osteoarthritis_localized	NA	Chen et al 2023
Diaphragmatic hernia	Diaphragmatic_hernia	NA	Chen et al 2023
Obesity	Obesity	NA	Chen et al 2023

### Sheet: s3
Table S2: The number of significant hits, shared hits and strongest hits.
Backman et al 2021
Trait	N.hits.study	N.hits.pipeline	Shared.hits	unique.to.study	unique.to.pipeline	Strongest.signal.study	Strongest.signal.pipeline
Calcium	11	11	11	0	0	ENSG00000036828-M3_LoF_or_deleterious_5_of_5.1e-05	ENSG00000036828-M3_LoF_or_deleterious_5_of_5.1e-05	1
dBilirubin	28	25	23	5	2	ENSG00000111700-M3_LoF_or_deleterious_5_of_5.0.01	ENSG00000111700-M3_LoF_or_deleterious_5_of_5.0.01	0.821429
DBP	5	2	2	3	0	ENSG00000065054-M3_LoF_or_deleterious_5_of_5.0.01	ENSG00000065054-M3_LoF_or_deleterious_5_of_5.0.01	0.4
Glucose	7	7	6	1	1	ENSG00000152254-M3_LoF_or_deleterious_5_of_5.0.01	ENSG00000152254-M3_LoF_or_deleterious_5_of_5.0.01	0.857143
Height	115	116	85	30	31	ENSG00000066827-M3_LoF_or_deleterious_5_of_5.0.01	ENSG00000066827-M3_LoF_or_deleterious_5_of_5.0.01	0.73913
LDL	20	17	16	4	1	ENSG00000084674-M1_LoF.0.0001;ENSG00000084674-M1_LoF.0.001;ENSG00000084674-M1_LoF.0.01	ENSG00000084674-M1_LoF.0.0001;ENSG00000084674-M3_LoF_or_deleterious_5_of_5.0.0001	0.8
RBC	43	39	35	8	4	ENSG00000244734-M1_LoF.0.0001;ENSG00000244734-M1_LoF.0.001;ENSG00000244734-M1_LoF.0.01;ENSG00000244734-M3_LoF_or_deleterious_5_of_5.0.0001;ENSG00000244734-M3_LoF_or_deleterious_5_of_5.0.001;ENSG00000244734-M3_LoF_or_deleterious_5_of_5.0.01	ENSG00000244734-M1_LoF.0.0001;ENSG00000244734-M1_LoF.0.001;ENSG00000244734-M1_LoF.0.01;ENSG00000244734-M3_LoF_or_deleterious_5_of_5.0.0001;ENSG00000244734-M3_LoF_or_deleterious_5_of_5.0.001;ENSG00000244734-M3_LoF_or_deleterious_5_of_5.0.01	0.813953
SBP	8	6	6	2	0	ENSG00000124749-M3_LoF_or_deleterious_5_of_5.0.01	ENSG00000124749-M3_LoF_or_deleterious_5_of_5.0.01	0.75
TG	25	21	18	7	3	ENSG00000110245-M1_LoF.0.01;ENSG00000110245-M3_LoF_or_deleterious_5_of_5.0.01	ENSG00000110245-M1_LoF.0.01;ENSG00000110245-M3_LoF_or_deleterious_5_of_5.0.01	0.72
Chen et al 2023
Trait	N.hits.study	N.hits.pipeline	Shared.hits	unique.to.study	unique.to.pipeline	Strongest.signal.study	Strongest.signal.pipeline
Acute_renal_failure	2	2	2	0	0	ENSG00000008710-M1_LoF.singleton	ENSG00000008710-M1_LoF.singleton	1
Atrial_fibrillation	3	2	2	1	0	ENSG00000155657-M1_LoF.0.001;ENSG00000155657-M1_LoF.0.01;ENSG00000155657-M2_LoF_or_deleterious.0.001;ENSG00000155657-M2_LoF_or_deleterious.0.01	ENSG00000155657-M1_LoF.0.001;ENSG00000155657-M1_LoF.0.01;ENSG00000155657-M2_LoF_or_deleterious.0.001;ENSG00000155657-M2_LoF_or_deleterious.0.01	0.666667
Calcium	10	7	7	3	0	ENSG00000036828-M2_LoF_or_deleterious.0.001;ENSG00000036828-M2_LoF_or_deleterious.0.01	ENSG00000036828-M2_LoF_or_deleterious.0.001;ENSG00000036828-M2_LoF_or_deleterious.0.01	0.7
Cataract	2	2	2	0	0	ENSG00000135517-M2_LoF_or_deleterious.0.001;ENSG00000135517-M2_LoF_or_deleterious.0.01	ENSG00000135517-M2_LoF_or_deleterious.0.001;ENSG00000135517-M2_LoF_or_deleterious.0.01	1
dBilirubin	23	22	21	2	1	ENSG00000111700-M2_LoF_or_deleterious.0.01	ENSG00000111700-M2_LoF_or_deleterious.0.01	0.913043
DBP	3	2	2	1	0	ENSG00000065054-M2_LoF_or_deleterious.0.01	ENSG00000065054-M2_LoF_or_deleterious.0.01	0.666667
Diaphragmatic_hernia	0	0	0	0	0	NA-NA;	NA-NA;
Glucose	5	4	4	1	0	ENSG00000152254-M2_LoF_or_deleterious.0.01	ENSG00000152254-M2_LoF_or_deleterious.0.01	0.8
Height	96	78	71	25	7	ENSG00000066827-M2_LoF_or_deleterious.0.01	ENSG00000066827-M2_LoF_or_deleterious.0.01	0.739583
Hypercholesterolemia	1	1	1	0	0	ENSG00000130164-M2_LoF_or_deleterious.0.001;ENSG00000130164-M2_LoF_or_deleterious.0.01	ENSG00000130164-M2_LoF_or_deleterious.0.001;ENSG00000130164-M2_LoF_or_deleterious.0.01	1
hypertension	2	1	1	1	0	ENSG00000008710-M1_LoF.singleton	ENSG00000008710-M1_LoF.singleton	0.5
Hypothyroidism	3	4	3	0	1	ENSG00000165409-M2_LoF_or_deleterious.0.001;ENSG00000165409-M2_LoF_or_deleterious.0.01	ENSG00000165409-M2_LoF_or_deleterious.0.001;ENSG00000165409-M2_LoF_or_deleterious.0.01	1
LDL	18	15	14	4	1	ENSG00000084674-M1_LoF.0.001;ENSG00000084674-M1_LoF.0.01;ENSG00000084674-M2_LoF_or_deleterious.0.001;ENSG00000084674-M2_LoF_or_deleterious.0.01	ENSG00000084674-M1_LoF.0.001;ENSG00000084674-M1_LoF.0.01;ENSG00000084674-M2_LoF_or_deleterious.0.001;ENSG00000084674-M2_LoF_or_deleterious.0.01	0.777778
MDD	0	0	0	0	0	NA-NA;	NA-NA;
Osteoarthritis_localized	0	0	0	0	0	NA-NA;	NA-NA;
RBC	32	27	25	7	2	ENSG00000244734-M1_LoF.0.001;ENSG00000244734-M1_LoF.0.01;ENSG00000244734-M2_LoF_or_deleterious.0.001;ENSG00000244734-M2_LoF_or_deleterious.0.01	ENSG00000244734-M1_LoF.0.001;ENSG00000244734-M1_LoF.0.01;ENSG00000244734-M2_LoF_or_deleterious.0.001;ENSG00000244734-M2_LoF_or_deleterious.0.01	0.78125
SBP	5	5	5	0	0	ENSG00000124749-M2_LoF_or_deleterious.0.01	ENSG00000124749-M2_LoF_or_deleterious.0.01	1
T2D	5	4	4	1	0	ENSG00000106633-M2_LoF_or_deleterious.0.001;ENSG00000106633-M2_LoF_or_deleterious.0.01	ENSG00000106633-M2_LoF_or_deleterious.0.001;ENSG00000106633-M2_LoF_or_deleterious.0.01	0.8
TG	21	18	17	4	1	ENSG00000110245-M1_LoF.0.01;ENSG00000110245-M2_LoF_or_deleterious.0.01	ENSG00000110245-M1_LoF.0.01;ENSG00000110245-M2_LoF_or_deleterious.0.01	0.809524
WHR	6	5	5	1	0	ENSG00000166819-M1_LoF.0.001;ENSG00000166819-M1_LoF.0.01	ENSG00000166819-M1_LoF.0.001;ENSG00000166819-M1_LoF.0.01	0.833333
ZBMD	12	10	10	2	0	ENSG00000152595-M1_LoF.0.01	ENSG00000152595-M1_LoF.0.01	0.833333
